# Vitamin D Status and Supplementation in Patients Undergoing Spine Surgery: A Systematic Review and Meta-analysis

**DOI:** 10.64898/2026.08.02.26359512

**Authors:** Farzan Fahim, Fatemeh Vosoughian, Amirmahdi Mojtahedzadeh, Mahla Rakhshani, Barbod Mahdavi, Kiana Taghipoor, Rauf Rostami, Reihane Qahremani, Fatemeh Gheibi, Fatemeh Deldar, Ramtin Shemshadigolafzani, Saeed-Rezaali, Nahal Badavi, Pardis Fathabadi, Alireza Zali

## Abstract

**Background:** Vitamin D may influence bone healing and recovery after spine surgery, but its clinical effects remain uncertain.

**Objective:** To evaluate clinical, functional, and bone-related outcomes associated with vitamin D status and supplementation in patients undergoing spine surgery.

**Methods:** This systematic review and meta-analysis was registered in PROSPERO (CRD420261321165) and reported according to PRISMA 2020. PubMed/MEDLINE, Scopus, Web of Science, Embase, and the Cochrane Library were searched from inception through 15 January 2026. Random-effects meta-analyses used mean differences (MDs) for continuous outcomes and risk ratios (RRs) for dichotomous outcomes. Direct supplementation analyses were prioritized; analyses combining supplementation, baseline vitamin D status, or co-interventions were exploratory. Risk of bias was assessed using design-specific Joanna Briggs Institute tools.

**Results:** Thirteen studies were included. Four supplementation studies involving 177 participants showed no significant reduction in postoperative pain (MD −0.82, 95% CI −2.50 to 0.86; I² = 84.3%). Three studies involving 277 participants showed lower Oswestry Disability Index scores in an exploratory analysis (MD −6.40, 95% CI −10.41 to −2.39; I² = 96.8%). Three supplementation studies involving 128 participants showed no significant improvement in fusion rate (RR 1.17, 95% CI 0.78–1.74; I² = 31.5%). An exploratory four-study fusion analysis was also nonsignificant (RR 1.24, 95% CI 0.98–1.57; I² = 45.5%).

**Conclusion:** Current evidence does not establish that vitamin D supplementation independently improves postoperative pain or fusion rates after spine surgery. Possible benefits for disability and other bone-related outcomes remain uncertain because of small study numbers, heterogeneity, co-interventions, and residual confounding. Larger randomized trials stratified by baseline vitamin D status are needed.
