## Supplementary Material 2 for "Vitamin D Status and Supplementation in Patients Undergoing Spine Surgery: A Systematic Review and Meta-analysis"

### Sheet: Full-Text Screening
No.	Full-text report	DOI	Decision	PRISMA exclusion category	Eligibility rationale
1	Preoperative vitamin D status in adults undergoing spinal fusion	10.1097/brs.0b013e3182739ad1	Excluded	No suitable outcomes	The report did not provide a prespecified postoperative clinical, functional, fusion, or complication outcome suitable for inclusion.
2	A study on the correlation between preoperative vitamin D levels and postoperative pain and quality of life in middle-aged and young patients with lumbar degenerative diseases	10.1016/j.wneu.2019.06.109	Excluded	No eligible intervention/exposure	Vitamin D/calcium status was measured, but no eligible intervention or exposure comparison was reported.
3	Vitamin D and Postoperative Recovery in Elderly Ribeirinhos-Riverside Amazon Communities with Femur Fractures	10.3390/clinpract15100179	Excluded	No eligible intervention/exposure	Population or procedure was outside the eligible spine-surgery setting.
4	Is There a Correlation Between Preoperative or Postoperative Vitamin D Levels with Pseudarthrosis, Hardware Failure, and Revisions After Lumbar Spine Fusion?	10.1016/j.wneu.2019.06.109	Excluded	No eligible intervention/exposure	Vitamin D/calcium status was measured, but no eligible intervention or exposure comparison was reported.
5	Risk factors for adjacent-segment failure following lumbar fixation with rigid instrumentation for degenerative instability	10.3171/spi.1999.90.2.0163	Excluded	No suitable outcomes	The report did not provide a prespecified postoperative clinical, functional, fusion, or complication outcome suitable for inclusion.
6	Placebo-controlled Trial of Oral Vitamin D and Alendronate Efficacy for Pain and Modic Changes in Lumbar Fusion Surgery	10.32598/irjns.8.20	Included	—	Eligible randomized trial of oral vitamin D in lumbar fusion with postoperative pain, disability, and Modic outcomes.
7	Histomorphometric analysis of minimodeling in the vertebrae in postmenopausal patients treated with anti-osteoporotic agents	10.1016/j.bonr.2016.10.002	Excluded	No eligible intervention/exposure	No eligible vitamin D or systemic calcium intervention/exposure was evaluated.
8	The efficacy of oral vitamin D supplements on fusion outcome in patients receiving elective lumbar spinal fusion-a randomized control trial	10.1186/s12891-022-05948-9	Included	—	Eligible randomized trial of vitamin D3 plus calcium in elective lumbar fusion with fusion, pain, and disability outcomes.
9	Changes in vitamin D status after surgery in female patients with lumbar spinal stenosis and its clinical significance	10.1097/BRS.0b013e318268ff05	Excluded	No suitable outcomes	The report did not provide a prespecified postoperative clinical, functional, fusion, or complication outcome suitable for inclusion.
10	The effectiveness of vitamin D supplementation in functional outcome and quality of life (QoL) of lumbar spinal stenosis (LSS) requiring surgery	10.1186/s13018-020-01629-2	Included	—	Eligible comparative cohort of vitamin D supplementation in surgically treated lumbar spinal stenosis with functional outcomes.
11	Untreated Osteoporosis in Lumbar Fusion Surgery Patients Prevalence, Risk-factors, and Effect on Bone Metabolism	Not reported	Excluded	No suitable outcomes	The report did not provide a prespecified postoperative clinical, functional, fusion, or complication outcome suitable for inclusion.
12	The Preoperative Supplementation With Vitamin D Attenuated Pain Intensity and Reduced the Level of Pro-inflammatory Markers in Patients After Posterior Lumbar Interbody Fusion	10.3389/fphar.2019.00527	Included	—	Eligible randomized trial of preoperative vitamin D in posterior lumbar interbody fusion with pain and biomarker outcomes.
13	Nutrition Education Improves the Dietary Habits and Clinical Outcomes of Patients Undergoing Orthopedic Care	Not reported	Excluded	No eligible intervention/exposure	No eligible vitamin D or systemic calcium intervention/exposure was evaluated.
14	Nutritional status and clinical outcomes in patients undergoing spinal surgery	10.5535/arm.2018.42.4.591	Excluded	No suitable outcomes	The report did not provide a prespecified postoperative clinical, functional, fusion, or complication outcome suitable for inclusion.
15	Correlation between nutritional status and clinical results in patients undergoing spinal surgery	10.1590/S1808-185120171603179057	Excluded	No suitable outcomes	The report did not provide a prespecified postoperative clinical, functional, fusion, or complication outcome suitable for inclusion.
16	Should spine surgeons screen vitamin D3 levels prior to spinal fusion and total disc arthroplasty surgery	10.1016/j.spinee.2010.07.074	Excluded	No suitable outcomes	The report did not provide a prespecified postoperative clinical, functional, fusion, or complication outcome suitable for inclusion.
17	Branched-chain amino acids plus vitamin D supplementation promote increased muscle strength following lumbar surgery for lumbar spinal stenosis: a randomized trial	10.1016/j.spinee.2023.03.007	Excluded	No eligible intervention/exposure	No eligible vitamin D or systemic calcium intervention/exposure was evaluated.
18	Evaluation of the efficacy of combined vitamin D3 and K2 therapy in reducing implant-associated complication risk and improving spinal fusion stability	10.25305/unj.320680	Included	—	Eligible comparative cohort of vitamin D3/K2 correction in stabilization surgery with bone-quality and implant outcomes.
19	Vitamin D sufficiency screening in preoperative pediatric orthopaedic patients	10.1097/BPO.0b013e3182104a94	Excluded	No suitable outcomes	The report did not provide a prespecified postoperative clinical, functional, fusion, or complication outcome suitable for inclusion.
20	Prevalence of Poor Bone Quality in Patients Undergoing Spine Surgery: A Comprehensive Approach	10.1177/2192568221989684	Excluded	No suitable outcomes	The report did not provide a prespecified postoperative clinical, functional, fusion, or complication outcome suitable for inclusion.
21	Vitamin D levels in elective spine surgery: One-year fusion outcomes from a single institution	10.1097/brs.0000000000001041	Excluded	No eligible intervention/exposure	Vitamin D/calcium status was measured, but no eligible intervention or exposure comparison was reported.
22	Vitamin D status in cervical spondylotic myelopathy: comparison of fusion rates and patient outcome measures	Not reported	Excluded	No suitable outcomes	The report did not provide a prespecified postoperative clinical, functional, fusion, or complication outcome suitable for inclusion.
23	Incidence of vitamin d deficiency in patients undergoing elective spinal fusion	10.1016/j.wneu.2014.12.031	Excluded	No eligible intervention/exposure	No eligible vitamin D or systemic calcium intervention/exposure was evaluated.
24	Vitamin D deficiency during the perioperative period increases the rate of hardware failure and the need for revision fusion in adult patients undergoing single-level lumbar spine instrumentation surgery	10.1016/j.xnsj.2022.100197	Excluded	No eligible intervention/exposure	Vitamin D/calcium status was measured, but no eligible intervention or exposure comparison was reported.
25	Complete neurological recovery of spinal tuberculosis after spinal surgery and vitamin D supplementary: A case series	10.1016/j.ijscr.2024.110053	Excluded	Wrong study design	Ineligible report design without an eligible comparative full-text dataset.
26	Comparing the effect of alendronate and vitamin d administration on lumbosacral fusion and severity of low back pain in patients after posterior lumbar fusion surgery: A randomized clinical trial	Not reported	Included	—	Eligible randomized clinical trial of vitamin D after posterior lumbar fusion with fusion and pain outcomes.
27	Effects of anti-osteoporosis treatment in elderly patients with osteoporosis and lumbar discectomy and fusion	10.3233/BMR-230381	Included	—	Eligible comparative study of vitamin D-containing osteoporosis treatment after lumbar discectomy and fusion.
28	Correlation between preoperative serum levels of calcium, phosphate, and intact parathyroid hormone and radiological outcomes in spinal interbody fusion among end-stage renal disease patients	10.3390/jcm10225447	Excluded	No suitable outcomes	The report did not provide a prespecified postoperative clinical, functional, fusion, or complication outcome suitable for inclusion.
29	Early Rehabilitation Program and Vitamin D Supplementation Improves Sensitivity of Balance and the Postural Control in Patients after Posterior Lumbar Interbody Fusion: A Randomized Trial	10.3390/nu11092202	Included	—	Eligible randomized trial of vitamin D plus rehabilitation after posterior lumbar interbody fusion with balance outcomes.
30	Vitamin D Supplementation Improves the Effects of the Rehabilitation Program on Balance and Pressure Distribution in Patients after Anterior Cervical Interbody Fusion-Randomized Control Trial	10.3390/nu12123874	Included	—	Eligible randomized trial of vitamin D plus rehabilitation after anterior cervical interbody fusion with balance outcomes.
31	Fixation using alternative implants for the treatment of hip fractures (FAITH-2): Design and rationale for a pilot multi-centre 2 × 2 factorial randomized controlled trial in young femoral neck fracture patients	10.1097/bot.0000000000001773	Excluded	No eligible intervention/exposure	Population or procedure was outside the eligible spine-surgery setting.
32	Depression of vitamin D levels after adult primary posterior spinal fusion. Are we adding insult to injury?	conference paper	Excluded	No eligible intervention/exposure	No eligible vitamin D or systemic calcium intervention/exposure was evaluated.
33	Combined vitamin K2 and D3 therapy improves endoscopic fusion outcomes in osteoporotic lumbar degenerative disease: a prospective study	10.1038/s41598-025-99922-9	Excluded	No eligible intervention/exposure	No eligible vitamin D or systemic calcium intervention/exposure was evaluated.
34	Application of calcium sulfate pellets in lumbar spine posterolateral fusion in 29 patients: A three-year follow-up	10.3969/j.issn.1673-8225.2009.25.042	Excluded	No eligible intervention/exposure	Local biomaterial or bone-graft intervention was not eligible systemic vitamin D or calcium supplementation.
35	Preoperative vitamin D status and its effects on short-term clinical outcomes in lumbar spine surgery	10.1016/j.jos.2019.10.011	Excluded	No suitable outcomes	The report did not provide a prespecified postoperative clinical, functional, fusion, or complication outcome suitable for inclusion.
36	[Effect of 1,25-dihydroxyvitamin D3 on posterior transforaminal lumbar interbody fusion in patients with osteoporosis and lumbar disc degenerative disease]	Not reported	Included	—	Eligible comparative cohort of activated vitamin D after lumbar interbody fusion with fusion and disability outcomes.
37	Lower CYP27B1 expression impairs osteoblasts activity in adolescent idiopathic scoliosis-a new insight to improve bone quality by vitamin D supplementation	Not reported	Excluded	No suitable outcomes	The report did not provide a prespecified postoperative clinical, functional, fusion, or complication outcome suitable for inclusion.
38	Association Between 25-hydroxyvitamin D Status and New Vertebral Fractures Post Percutaneous Vertebral Augmentation in Patients During Postmenopause: A Retrospective Case-control Study	Not reported	Excluded	No eligible intervention/exposure	Vitamin D/calcium status was measured, but no eligible intervention or exposure comparison was reported.
39	Concurrent Treatment with Vitamin K2 and D3 on Spine Fusion in Patients with Osteoporosis-Associated Lumbar Degenerative Disorders	10.1097/brs.0000000000004309	Excluded	No eligible intervention/exposure	No eligible vitamin D or systemic calcium intervention/exposure was evaluated.
40	Clinical Research of the Application of Bone Turnover Markers in Monitoring the Short-Term Therapeutic Efficacy of Vitamin D in Postmenopausal Osteoporotic women in Harbin, China	10.1007/s12603-020-1362-z	Excluded	No suitable outcomes	The report did not provide a prespecified postoperative clinical, functional, fusion, or complication outcome suitable for inclusion.
41	The Effect of Oral Vitamin D Supplements on Fusion Outcome in Patients Receiving Elective Lumbar Spinal Fusion	Not reported	Excluded	No eligible intervention/exposure	No eligible vitamin D or systemic calcium intervention/exposure was evaluated.
42	Early results of one-level cervical discectomy and fusion with stand-alone cervical cage and bone marrow soaked tricalcium phosphate	Not reported	Excluded	No eligible intervention/exposure	Local biomaterial or bone-graft intervention was not eligible systemic vitamin D or calcium supplementation.
43	Preoperative bone health assessment and optimization in spine surgery	10.3171/2020.5.focus20255	Excluded	No eligible intervention/exposure	No eligible vitamin D or systemic calcium intervention/exposure was evaluated.
44	Vitamin D levels and pain outcomes in adolescent idiopathic scoliosis patients undergoing spine fusion	10.1007/s43390-021-00313-7	Excluded	Wrong study design	Ineligible report design without an eligible comparative full-text dataset.
45	Suitability of a calcium phosphate cement in osteoporotic vertebral body fracture augmentation: A controlled, randomized, clinical trial of balloon kyphoplasty comparing calcium phosphate versus polymethylmethacrylate	10.1097/brs.0b013e31818f8bc1	Excluded	No eligible intervention/exposure	Local biomaterial or bone-graft intervention was not eligible systemic vitamin D or calcium supplementation.
46	Low vitamin D levels affect outcomes of orthopedic spinal surgery: An observational study in clinical practice	10.3233/thc-171055	Excluded	No eligible intervention/exposure	No eligible vitamin D or systemic calcium intervention/exposure was evaluated.
47	INFLUENCE OF METABOLIC BONE STATUS AND NUTRITIONAL STATUS ON PATIENT REPORTED OUTCOMES: A PROSPECTIVE STUDY OF LUMBAR SPINAL FUSION PATIENTS WITH 12-MONTH FOLLOW-UP	Not reported	Excluded	No suitable outcomes	The report did not provide a prespecified postoperative clinical, functional, fusion, or complication outcome suitable for inclusion.
48	Stentoplasty with resorbable calcium salt bone void fillers for the treatment of vertebral compression fracture: Evaluation after 3 years	10.2147/cia.s308667	Excluded	No eligible intervention/exposure	No eligible vitamin D or systemic calcium intervention/exposure was evaluated.
49	Prevalence of poor bone quality in patients undergoing spine surgery: a comprehensive approach	10.1177/2192568221989684	Excluded	No suitable outcomes	The report did not provide a prespecified postoperative clinical, functional, fusion, or complication outcome suitable for inclusion.
50	Metabolic Bone Disorders Are Predictors for 2-year Adverse Outcomes in Patients Undergoing 2-3 Level Anterior Cervical Discectomy and Fusion for Cervical Radiculopathy or Myelopathy	Not reported	Excluded	No eligible intervention/exposure	No eligible vitamin D or systemic calcium intervention/exposure was evaluated.
51	Vitamin D Deficiency Is Associated with Muscle Atrophy and Reduced Mitochondrial Function in Patients with Chronic Low Back Pain	10.1155/2019/6835341	Included	—	Eligible prospective comparative analysis of vitamin D status or supplementation in the perioperative low-back-pain cohort.
52	The use of CaSO 4 drug delivery system in transforaminal lumbar interbody fusion for spinal brucellosis	10.1016/j.clineuro.2019.04.022	Excluded	No eligible intervention/exposure	No eligible vitamin D or systemic calcium intervention/exposure was evaluated.
53	Postoperative Complications of Single-Level Lumbar Spine Fusion in Patients With Preoperative Vitamin D Deficiency: A Retrospective Cohort Study	10.1177/21925682251386808	Excluded	No suitable outcomes	The report did not provide a prespecified postoperative clinical, functional, fusion, or complication outcome suitable for inclusion.
54	The association of combined vitamin C and D deficiency with bone mineral density and vertebral fracture	10.1186/s13018-024-04953-z	Excluded	No suitable outcomes	The report did not provide a prespecified postoperative clinical, functional, fusion, or complication outcome suitable for inclusion.
55	Metabolic and Endocrine Disorders in Pseudarthrosis	10.1097/BSD.0000000000000788	Excluded	No eligible intervention/exposure	No eligible vitamin D or systemic calcium intervention/exposure was evaluated.
56	The efficacy of vitamin D and oral alendronate on Modic change	Not reported	Excluded	No eligible intervention/exposure	No eligible vitamin D or systemic calcium intervention/exposure was evaluated.
57	Predicting postoperative complications in patients undergoing lumbar spinal fusion by using the modified five-item frailty index and nutritional status	10.1302/0301-620x.102b12.bjj-2020-0874.r1	Excluded	No eligible intervention/exposure	No eligible vitamin D or systemic calcium intervention/exposure was evaluated.
58	Vitamin D status-associated postoperative complications in patients with hip dysplasia after periacetabular osteotomy: A case-control study	10.1093/mr/roac120	Excluded	No eligible intervention/exposure	Population or procedure was outside the eligible spine-surgery setting.
59	The effectiveness of vitamin D3 supplementation in improving functional outcome of non-surgically treated symptomatic lumbar spinal stenosis: Randomized controlled clinical trial - Pilot study	10.1097/md.0000000000032672	Excluded	No eligible intervention/exposure	No eligible vitamin D or systemic calcium intervention/exposure was evaluated.
60	201. Intraoperative placement of analgesic calcium sulfate beads improves functional outcomes in thoracolumbar spine surgery	10.1016/j.spinee.2022.06.221	Excluded	No eligible intervention/exposure	Local biomaterial or bone-graft intervention was not eligible systemic vitamin D or calcium supplementation.
61	Preoperative Assessment of Bone Quality in Spine Deformity Surgery: Correlation With Clinical Practice and Published Recommendations	10.1097/brs.0000000000002956	Excluded	No suitable outcomes	The report did not provide a prespecified postoperative clinical, functional, fusion, or complication outcome suitable for inclusion.
62	Impact of the 25-hydroxycholecalciferol concentration and vitamin d deficiency treatment on changes in the bone level at the implant site during the process of osseointegration: A prospective, randomized, controlled clinical trial	10.3390/jcm10030526	Excluded	No eligible intervention/exposure	No eligible vitamin D or systemic calcium intervention/exposure was evaluated.
63	Management of Osteoporosis in Spine Surgery	10.5435/JAAOS-D-14-00042	Excluded	Wrong study design	Review or guidance article; not an eligible primary comparative study.
64	A Clinical Analysis of Vitamin D Status in Patients Before Spinal Surgery	10.9738/INTSURG-D-16-00102.1	Excluded	No suitable outcomes	The report did not provide a prespecified postoperative clinical, functional, fusion, or complication outcome suitable for inclusion.
65	Risk factors for nonunion of osteoporotic vertebral compression fracture: a case‒control study	10.1186/s12891-024-07386-1	Excluded	No suitable outcomes	The report did not provide a prespecified postoperative clinical, functional, fusion, or complication outcome suitable for inclusion.
66	Osseous integration of calcium phosphate in osteoporotic vertebral fractures after kyphoplasty: Initial results from a clinical and experimental pilot study	10.1007/s00198-006-0128-8	Excluded	No eligible intervention/exposure	Local biomaterial or bone-graft intervention was not eligible systemic vitamin D or calcium supplementation.
67	Relationship between 25-hydroxy Vitamin D level and surgical site infection in spine surgery	10.25259/sni_135_2024	Excluded	No suitable outcomes	The report did not provide a prespecified postoperative clinical, functional, fusion, or complication outcome suitable for inclusion.
68	A prospective, randomized, controlled clinical and radiological study to evaluate and compare the use of silicated calcium phosphate and rh-bmp2 in interbody lumbar spine fusion. 36 month follow-up	10.1055/s-0032-1333420	Excluded	No eligible intervention/exposure	Local biomaterial or bone-graft intervention was not eligible systemic vitamin D or calcium supplementation.
69	Vertebral reconstruction with biodegradable calcium phosphate cement in the treatment of osteoporotic vertebral compression fracture using instrumentation	10.1097/01.bsd.0000097253.54459.a6	Excluded	No eligible intervention/exposure	Local biomaterial or bone-graft intervention was not eligible systemic vitamin D or calcium supplementation.
70	β-tricalcium phosphate as a bone substitute for dorsal spinal fusion in adolescent idiopathic scoliosis: Preliminary results of a prospective clinical study	10.1007/s005860100271	Excluded	No eligible intervention/exposure	Local biomaterial or bone-graft intervention was not eligible systemic vitamin D or calcium supplementation.
71	A prospective, randomized, controlled clinical and radiological study to evaluate and compare the use of silicated calcium phosphate and rh-BMP2 in interbody lumbar spine fusion: 36 month follow-up	10.1055/s-0032-1333420	Excluded	No eligible intervention/exposure	Local biomaterial or bone-graft intervention was not eligible systemic vitamin D or calcium supplementation.
72	A prospective, randomized, controlled trial comparing radiographic and clinical outcomes between stand-alone lateral interbody lumbar fusion with either silicate calcium phosphate or rh-BMP2	10.1055/s-0032-1333420	Excluded	No eligible intervention/exposure	Local biomaterial or bone-graft intervention was not eligible systemic vitamin D or calcium supplementation.
73	HOSPITAL AND TRANSITIONAL CARE OF LOW IMPACT VERTEBRAL COMPRESSION FRACTURE	Not reported	Excluded	No suitable outcomes	The report did not provide a prespecified postoperative clinical, functional, fusion, or complication outcome suitable for inclusion.
74	Vitamin D Levels and 1-Year Fusion Outcomes in Elective Spine Surgery: A Prospective Observational Study	10.1097/brs.0000000000001041	Excluded	No suitable outcomes	The report did not provide a prespecified postoperative clinical, functional, fusion, or complication outcome suitable for inclusion.
75	Prevalence of Vitamin D Deficiency in Patients Undergoing Elective Spine Surgery: A Cross-Sectional Analysis	10.1016/j.wneu.2014.12.031	Excluded	No suitable outcomes	The report did not provide a prespecified postoperative clinical, functional, fusion, or complication outcome suitable for inclusion.
76	Differences in the baseline characteristics, management and outcomes of patients with hip fractures depending on their pre-fracture place of residence: the Spanish National Hip Fracture Registry (RNFC) cohort	10.1007/s41999-021-00503-6	Excluded	No eligible intervention/exposure	Population or procedure was outside the eligible spine-surgery setting.
77	Clinical and radiographic outcomes of extreme lateral approach to interbody fusion with β-tricalcium phosphate and hydroxyapatite composite for lumbar degenerative conditions	10.1016/j.ijsp.2011.10.001	Excluded	No eligible intervention/exposure	Local biomaterial or bone-graft intervention was not eligible systemic vitamin D or calcium supplementation.
78	A116: Retrospective evaluation of spinal fusion using a biphasic calcium phosphate bone graft with a novel submicron surface topography	Not reported	Excluded	No eligible intervention/exposure	Local biomaterial or bone-graft intervention was not eligible systemic vitamin D or calcium supplementation.
79	An audit examining the vitamin D status, prophylaxis, and treatment of vitamin D deficiency for patients in the Spinal and Scoliosis Service at Children's Health Ireland Temple Street	10.1016/j.jspd.2017.03.008	Excluded	No eligible intervention/exposure	Vitamin D/calcium status was measured, but no eligible intervention or exposure comparison was reported.
80	Best Practice Guidelines for Assessment and Management of Osteoporosis in Adult Patients Undergoing Elective Spinal Reconstruction	Not reported	Excluded	Wrong study design	Review or guidance article; not an eligible primary comparative study.
81	Fixation using Alternative Implants for the Treatment of Hip Fractures (FAITH-2): The Exploratory Health-Related Quality of Life and Patient-Reported Functional Outcomes of a Multi-Centre 2 × 2 Factorial Randomized Controlled Pilot Trial in Young Femoral Neck Fracture Patients	10.1097/bot.0000000000001773	Excluded	No eligible intervention/exposure	Population or procedure was outside the eligible spine-surgery setting.
82	Prevalence of Vitamin D Deficiency in Elderly Patients Planned for Spine Surgery	10.1016/j.jspd.2017.03.008	Excluded	No suitable outcomes	The report did not provide a prespecified postoperative clinical, functional, fusion, or complication outcome suitable for inclusion.
83	Antibiotic-loaded calcium sulfate beads in spinal surgery for patients with spondylodiscitis: a clinical retrospective study	10.1186/s12891-022-05230-y	Excluded	No eligible intervention/exposure	Local biomaterial or bone-graft intervention was not eligible systemic vitamin D or calcium supplementation.
84	Cost-Effectiveness and Clinical Outcomes of Lateral Lumbar Interbody Fusion With Tricalcium Phosphate and Iliac Bone Graft Compared With Posterior Lumbar Interbody Fusion With Local Bone Graft in Single-Level Lumbar Spinal Fusion Surgery in Thailand	10.14444/8615	Excluded	No eligible intervention/exposure	Local biomaterial or bone-graft intervention was not eligible systemic vitamin D or calcium supplementation.
85	[Effects of different treatments on patients with osteoporotic fracture after percutaneous kyphoplasty]	Not reported	Excluded	No suitable outcomes	The report did not provide a prespecified postoperative clinical, functional, fusion, or complication outcome suitable for inclusion.
86	Multimodal Nutritional Management in Primary Lumbar Spine Surgery: A Randomized Controlled Trial	10.1097/brs.0000000000002992	Excluded	No eligible intervention/exposure	No eligible vitamin D or systemic calcium intervention/exposure was evaluated.
87	Treatment of tibial plateau fractures with high strength injectable calcium sulphate	10.1007/s00264-008-0611-2	Excluded	No eligible intervention/exposure	Population or procedure was outside the eligible spine-surgery setting.
88	Osteogenetic ability of calcium sulfate bone graft in posterolateral lumbar spinal fusion	Not reported	Excluded	No eligible intervention/exposure	Local biomaterial or bone-graft intervention was not eligible systemic vitamin D or calcium supplementation.
89	Effect of Oral Melatonin Versus Oral Pregabalin on Postoperative Pain and Anxiety Following Spine Surgery: A Prospective, Randomized Controlled Trial	Not reported	Excluded	No eligible intervention/exposure	No eligible vitamin D or systemic calcium intervention/exposure was evaluated.
90	Pre-operative zoledronate is safe for children with medical complexity undergoing posterior spinal fusion for neuromuscular scoliosis	10.1007/s43390-025-01231-8	Excluded	No eligible intervention/exposure	No eligible vitamin D or systemic calcium intervention/exposure was evaluated.
91	Overcompression of the syndesmosis in a geriatric ankle fracture-dislocation: A case report and surgical revision analysis	10.1016/j.fastrc.2026.100605	Excluded	No eligible intervention/exposure	Population or procedure was outside the eligible spine-surgery setting.
92	Stabilization of Bone Morphogenetic Protein-2 at Physiological pH: Contrasting Roles of CHAPS and Arginine in Aggregation Inhibition	10.1002/prot.70149	Excluded	No suitable outcomes	The report did not provide a prespecified postoperative clinical, functional, fusion, or complication outcome suitable for inclusion.
93	Does the intermetatarsal angle play a role in first metatarsophalangeal joint arthrodesis rate and time to union?	10.1053/j.jfas.2025.09.012	Excluded	No eligible intervention/exposure	Population or procedure was outside the eligible spine-surgery setting.
94	Evaluation of calcium phosphate bone cement in augmenting screw hole defects in the ulna: A biomechanical study	10.1016/j.clinbiomech.2025.106717	Excluded	No eligible intervention/exposure	Local biomaterial or bone-graft intervention was not eligible systemic vitamin D or calcium supplementation.
95	Evaluation of predisposing factors and comparison of treatment strategies for Su type 2 femur periprosthetic fractures	10.1016/j.jos.2025.11.006	Excluded	No eligible intervention/exposure	Population or procedure was outside the eligible spine-surgery setting.
96	Posterior Only Reduction and Fixation of The Basilar Invagination and Atlantoaxial Dislocation Secondary to Severe Rheumatoid Arthritis: A Technical Note	10.1007/s00586-025-09258-1	Excluded	Wrong study design	Ineligible report design without an eligible comparative full-text dataset.
97	A clinically applicable energy-based approach for evaluating bone strength	10.1302/2046-3758.155.BJR-2025-0220.R1	Excluded	No suitable outcomes	The report did not provide a prespecified postoperative clinical, functional, fusion, or complication outcome suitable for inclusion.
98	Association between antiosteoporosis medications and risk of sacral fracture after lumbosacral fusion in adults with osteoporosis: A proportional hazards analysis	10.1016/j.jor.2026.05.009	Included	—	Eligible retrospective cohort reporting vitamin D prescription and postoperative sacral-fracture risk after lumbosacral fusion.
99	Independent Risk Factors for Sacral Fracture After Lumbosacral Fusion in Adults: A Cox Proportional Hazards Retrospective Analysis	10.1097/BSD.0000000000001999	Excluded	No suitable outcomes	The report did not provide a prespecified postoperative clinical, functional, fusion, or complication outcome suitable for inclusion.
100	Euthyroid Sick Syndrome (ESS) and Monocyte-to-Lymphocyte Ratio (MLR) Are Predictors of Complications in Geriatric Hip Fractures: A Single-Center Retrospective Analysis	10.3390/jcm15062282	Excluded	No eligible intervention/exposure	Population or procedure was outside the eligible spine-surgery setting.
101	“Perioperative Vitamin D Repletion Is Associated With Improvement in SRS-22r Function Scores in Pediatric Patients With Idiopathic Scoliosis Undergoing Posterior Spinal Fusion and Instrumentation” by Umesh et al	10.1097/BPO.0000000000003260	Excluded	No suitable outcomes	The report did not provide a prespecified postoperative clinical, functional, fusion, or complication outcome suitable for inclusion.
102	Perioperative Denosumab Versus Bisphosphonates for MIDLF Surgery in Patients With Osteopenia: A Short-Term Prospective Cohort Study	10.1177/21925682251372500	Excluded	No eligible intervention/exposure	No eligible vitamin D or systemic calcium intervention/exposure was evaluated.
103	Promoting intervertebral disc fusion using BMP2, L51P, and the EP4 agonist KMN-159: synergistic osteogenesis in human annulus fibrosus cells	10.1007/s00586-026-09841-0	Excluded	No suitable outcomes	The report did not provide a prespecified postoperative clinical, functional, fusion, or complication outcome suitable for inclusion.
104	X-linked hypophosphatemia and spinal cord compression: a systematic review and illustrative case	10.1007/s00701-026-06877-5	Excluded	Wrong study design	Review or guidance article; not an eligible primary comparative study.
105	Impact of Obesity, Sarcopenia, and Nutritional Status on Spine Surgery Patients	10.5435/JAAOS-D-25-01362	Excluded	Wrong study design	Review or guidance article; not an eligible primary comparative study.
106	Design Features of a Titanium Mesh for Guided Bone Regeneration and In Vivo Testing in Vitamin D3 Deficiency Condition	10.3390/biomimetics11020091	Excluded	No suitable outcomes	The report did not provide a prespecified postoperative clinical, functional, fusion, or complication outcome suitable for inclusion.
107	Postoperative Complications of Single-Level Lumbar Spine Fusion in Patients With Preoperative Vitamin D Deficiency: A Retrospective Cohort Study	10.1177/21925682251386808	Excluded	No suitable outcomes	The report did not provide a prespecified postoperative clinical, functional, fusion, or complication outcome suitable for inclusion.
108	Cadmium toxicity-related metabolic bone disease: a clinical conundrum of five cases	10.1007/s00198-025-07810-9	Excluded	Wrong study design	Ineligible report design without an eligible comparative full-text dataset.
109	Atypical “opened-bottle” proximal tibial fractures in young male patients with growth hormone and aromatase inhibitor treatment: case series	10.1007/s00256-025-05035-9	Excluded	No eligible intervention/exposure	Population or procedure was outside the eligible spine-surgery setting.
110	Comparison of clinical efficacy of modified transforaminal lumbar interbody fusion (M-TLIF) and posterior lumbar interbody fusion (PLIF) with bone cement-reinforced pedicle screws for osteoporosis combined with lumbar degenerative disease	10.1186/s40001-025-03767-x	Excluded	No eligible intervention/exposure	Local biomaterial or bone-graft intervention was not eligible systemic vitamin D or calcium supplementation.
111	A case series of calcium pyrophosphate deposition in the spine: An underrecognized debilitating disease	10.1093/jnen/nlaf151	Excluded	Wrong study design	Ineligible report design without an eligible comparative full-text dataset.
112	Modic Change Bone Marrow Neutrophils Are Activated and Degrade Cartilage Endplates	10.1002/jsp2.70170	Excluded	No suitable outcomes	The report did not provide a prespecified postoperative clinical, functional, fusion, or complication outcome suitable for inclusion.
113	A Pre-Set Calcium Sulfate/Hydroxyapatite Biomaterial as an Antibiotic-Eluting Bone Extender and a Carrier for BMP-2: A Pilot Study in a Rabbit Posterolateral Spinal Fusion Model	10.3390/jfb17030118	Excluded	No eligible intervention/exposure	Local biomaterial or bone-graft intervention was not eligible systemic vitamin D or calcium supplementation.
114	Enhanced Fixation Strength of Pedicle Screws Using Calcium Phosphate Cement: Development of a Novel Augmentation Technique for Percutaneous Insertion	10.22603/ssrr.2025-0283	Excluded	No eligible intervention/exposure	Local biomaterial or bone-graft intervention was not eligible systemic vitamin D or calcium supplementation.
115	What Factors and Patient-reported Outcome Measures Are Associated With Stress Fracture After Periacetabular Osteotomy?	10.1097/CORR.0000000000003744	Excluded	No eligible intervention/exposure	Population or procedure was outside the eligible spine-surgery setting.
116	Association Between Preoperative GLP-1 Receptor Analog Use and Postoperative Complications and Mortality Following Lumbar Fusion Surgery	10.1177/21925682251391693	Excluded	No suitable outcomes	The report did not provide a prespecified postoperative clinical, functional, fusion, or complication outcome suitable for inclusion.
117	Optimizing Fusion When Treating Lumbar Spondylolisthesis	10.1016/j.nec.2025.09.009	Excluded	No suitable outcomes	The report did not provide a prespecified postoperative clinical, functional, fusion, or complication outcome suitable for inclusion.
118	Calcium-binding PLGA microparticles releasing rhBMP-2 for enhancement of bone healing with minimal ectopic bone formation in spine fusion	10.1039/d5bm01536g	Excluded	No suitable outcomes	The report did not provide a prespecified postoperative clinical, functional, fusion, or complication outcome suitable for inclusion.
119	Seasonal Variation of Vitamin D, PTH, and Bone Turnover Markers in Patients Undergoing Lumbar Fusion Surgery	10.1097/BSD.0000000000001981	Excluded	No suitable outcomes	The report did not provide a prespecified postoperative clinical, functional, fusion, or complication outcome suitable for inclusion.
120	A Synergistic Patient-Specific Approach for Enhanced Spinal Fixation Using a Novel Flexible Pedicle Screw and a Complementary Steerable Drilling Robotic System	10.1109/TBME.2025.3578540	Excluded	No suitable outcomes	The report did not provide a prespecified postoperative clinical, functional, fusion, or complication outcome suitable for inclusion.
121	Preoperative hypocalcemia predicts postoperative complications in older orthopedic patients: A multicenter cohort study	10.1371/journal.pone.0340876	Excluded	No suitable outcomes	The report did not provide a prespecified postoperative clinical, functional, fusion, or complication outcome suitable for inclusion.
122	Low-Dose Vitamin D3 Supplementation: Associations with Vertebral Fragility and Pedicle Screw Loosening	10.3390/jcm14228052	Included	—	Eligible case-control study of vitamin D3 dose in instrumented spine surgery with vertebral fragility and fixation outcomes.
123	Lower calcium/phosphorus ratio is associated with the severity of deformity in patients with scoliosis	10.1007/s00586-026-09933-x	Excluded	No suitable outcomes	The report did not provide a prespecified postoperative clinical, functional, fusion, or complication outcome suitable for inclusion.
124	Clinical Use of S53P4 Bioactive Glass in the Treatment of Bone Defects and Infected Bone: A Systematic Review of the Quality of Clinical Outcomes and A Grade Assessment	10.1002/adhm.202503013	Excluded	Wrong study design	Review or guidance article; not an eligible primary comparative study.
125	Characterizing the Acute Phase Response in Hip Fracture Patients	10.6890/IJGE.202604_20(2).0008	Excluded	No eligible intervention/exposure	Population or procedure was outside the eligible spine-surgery setting.
126	Risk Factors Associated with Complications and Early Mortality of Hip Fracture Surgery in Elderly Patients	10.3390/medicina62050825	Excluded	No eligible intervention/exposure	Population or procedure was outside the eligible spine-surgery setting.
127	Impact of Vitamin D on Surgical Outcomes for Lumbar Spinal Canal Stenosis	10.14444/8844	Excluded	No suitable outcomes	The report did not provide a prespecified postoperative clinical, functional, fusion, or complication outcome suitable for inclusion.
128	Nutritional aspects and waiting time for surgery in cobb angle worsening in young patients with scoliosis: a systematic review	10.54448/ijn26202	Excluded	Wrong study design	Review or guidance article; not an eligible primary comparative study.
129	Salvage of intra-operative loosening of suture anchor in arthroscopic repair of large rotator cuff tears: A novel technique	10.25259/JASSM_15_2025	Excluded	No eligible intervention/exposure	Population or procedure was outside the eligible spine-surgery setting.
130	Pre-Operative Bone Health in Elective Spine Surgery, From Risk Assessment to Optimization Strategies: A Narrative Review	10.1177/21925682261431791	Excluded	Wrong study design	Review or guidance article; not an eligible primary comparative study.
131	Nutritional Optimization in Spine Surgery: A Review of Its Implications for Postoperative Recovery and Outcomes	10.5435/JAAOS-D-25-00757	Excluded	No suitable outcomes	The report did not provide a prespecified postoperative clinical, functional, fusion, or complication outcome suitable for inclusion.
132	Gene-Activated Octacalcium Phosphate (OCP/VEGF) Versus Autologous Bone Graft for Single-Level TLIF in Degenerative Lumbar Stenosis	10.3390/surgeries7010029	Excluded	No eligible intervention/exposure	Local biomaterial or bone-graft intervention was not eligible systemic vitamin D or calcium supplementation.
133	Femoral Bone Mineral Density Shows Stronger Correlation With Pedicle Screw Insertional Torque than Lumbar Bone Mineral Density or Hounsfield Units: A Retrospective in Vivo Study	10.1177/21925682251415346	Excluded	No suitable outcomes	The report did not provide a prespecified postoperative clinical, functional, fusion, or complication outcome suitable for inclusion.
134	Metatarsal fractures: a review of recent evidence on aetiology, classification and management strategies	10.1016/j.mporth.2026.01.006	Excluded	No eligible intervention/exposure	Population or procedure was outside the eligible spine-surgery setting.
135	Microglia surveillance is directed toward neuron activation during sustained intracortical microstimulation	10.1088/1741-2552/ae4652	Excluded	No suitable outcomes	The report did not provide a prespecified postoperative clinical, functional, fusion, or complication outcome suitable for inclusion.
136	Feasibility and Accuracy of Pedicle Screws in the Feline Thoracolumbar Spine	10.1055/a-2653-2592	Excluded	No suitable outcomes	The report did not provide a prespecified postoperative clinical, functional, fusion, or complication outcome suitable for inclusion.
137	Proton pump inhibitors are associated with increased risk of pseudoarthrosis after lumbar fusion	10.1016/j.xnsj.2025.100829	Excluded	No suitable outcomes	The report did not provide a prespecified postoperative clinical, functional, fusion, or complication outcome suitable for inclusion.
138	Vitamin D and Bisphosphonate Therapy for Optimizing Outcomes in Spinal Fusion: A Systematic Review and Meta-Analysis	10.1097/BRS.0000000000005655	Excluded	Wrong study design	Review or guidance article; not an eligible primary comparative study.
139	Controlled release of rhBMP-2 from nanoparticle-loaded biomimetic graft promotes bone regeneration in a rat spinal fusion model	10.1016/j.bioadv.2026.214989	Excluded	No suitable outcomes	The report did not provide a prespecified postoperative clinical, functional, fusion, or complication outcome suitable for inclusion.
140	Bone Induction as a Function of Size and Chemical Composition of Calcium Phosphate Granules in Osteogrow-C Evaluated in Animal Models: A 1-Year Follow-Up	10.34133/bmr.0337	Excluded	No eligible intervention/exposure	Local biomaterial or bone-graft intervention was not eligible systemic vitamin D or calcium supplementation.
141	Is surgery for multiple myeloma-related spinal involvement associated with higher blood loss compared to spinal metastases?	10.1007/s00586-025-09294-x	Excluded	No suitable outcomes	The report did not provide a prespecified postoperative clinical, functional, fusion, or complication outcome suitable for inclusion.
142	Perioperative Vitamin D Repletion is Associated With Improvement in SRS-22r Function Scores in Pediatric Patients With Idiopathic Scoliosis Undergoing Posterior Spinal Fusion and Instrumentation	10.1097/BPO.0000000000003209	Excluded	No suitable outcomes	The report did not provide a prespecified postoperative clinical, functional, fusion, or complication outcome suitable for inclusion.
143	Refined Surgical Protocol for the Insertion of Bioactivecoated Titanium Microscrews in the Rat Tibia	10.21873/invivo.14181	Excluded	Wrong study design	Non-human, laboratory, or biomechanical report; not an eligible clinical comparative study.
144	A retrospective comparative study of traditional PVP and bone cement pedicle-anchored PVP techniques for stage I and II Kümmell’s disease	10.1186/s12891-026-09766-1	Excluded	No eligible intervention/exposure	Local biomaterial or bone-graft intervention was not eligible systemic vitamin D or calcium supplementation.
145	Pathomechanism of LYPD6 enhancing abnormal hyperostosis via Wnt/β-catenin signaling pathway in diffuse idiopathic skeletal hyperostosis	10.1016/j.jot.2025.10.003	Excluded	No suitable outcomes	The report did not provide a prespecified postoperative clinical, functional, fusion, or complication outcome suitable for inclusion.
146	Postoperative bone loss after posterior lumbar interbody fusion is a risk factor of cage subsidence independently of preoperative CT-derived attenuation: a retrospective study based on hounsfield unit	10.1186/s12891-026-09757-2	Excluded	No suitable outcomes	The report did not provide a prespecified postoperative clinical, functional, fusion, or complication outcome suitable for inclusion.
147	Vitamin D Insufficiency Increases Adjacent Segment Disease Risk Within 3 Years of Lumbar Interbody Fusion	10.1227/ons.0000000000002038	Excluded	No suitable outcomes	The report did not provide a prespecified postoperative clinical, functional, fusion, or complication outcome suitable for inclusion.
148	Antegrade humeral lengthening using a motorized intramedullary telescopic nail: A technical note and results on a series of patients	10.1016/j.injury.2025.112901	Excluded	No suitable outcomes	The report did not provide a prespecified postoperative clinical, functional, fusion, or complication outcome suitable for inclusion.
149	Avascular osteonecrosis of the knee after multiligament reconstruction: a case report and a literature review	10.1016/j.jcot.2026.103360	Excluded	Wrong study design	Review or guidance article; not an eligible primary comparative study.
150	Multifidus Muscle Atrophy Predicts Spinal Cage Subsidence After Lumbar Fusion	10.2147/JPR.S534086	Excluded	No suitable outcomes	The report did not provide a prespecified postoperative clinical, functional, fusion, or complication outcome suitable for inclusion.
151	Injectable Calcium Phosphate Nanocomposite: Balancing Mechanical Support and Osseointegration for Enhanced Spinal Screw Fixation in an Osteoporosis Sheep Model	10.1016/j.biomaterials.2025.123897	Excluded	No eligible intervention/exposure	Local biomaterial or bone-graft intervention was not eligible systemic vitamin D or calcium supplementation.
152	Delayed sacroiliac joint infection after robot-assisted percutaneous iliac screw fixation for tile type C2 pelvic fractures: A case report and literature review	10.1177/03000605261446105	Excluded	Wrong study design	Review or guidance article; not an eligible primary comparative study.
153	Effect of bisphosphonates on the risk of surgical site infection after anterior cervical discectomy and fusion (ACDF) in postmenopausal women with osteoporosis	10.1186/s12905-026-04466-3	Excluded	No eligible intervention/exposure	No eligible vitamin D or systemic calcium intervention/exposure was evaluated.
154	Fixation Using Alternative Implants for the Treatment of Hip Fractures (FAITH-2): The Clinical Outcomes of a Multicenter 2 × 2 Factorial Randomized Controlled Pilot Trial in Young Femoral Neck Fracture Patients	10.1097/bot.0000000000001773	Excluded	No eligible intervention/exposure	Population or procedure was outside the eligible spine-surgery setting.
