## Supplementary Material 3 for "Vitamin D Status and Supplementation in Patients Undergoing Spine Surgery: A Systematic Review and Meta-analysis"

### Sheet: Study-Level Data
Study	Country	Study design	Total sample	Population/procedure	Ethics approval reported	Intervention/exposure	Comparator	Baseline vitamin D/bone status	Outcomes	Principal findings	Quantitative-synthesis input
Haddadi et al. 2022	Iran	Double-blind randomized placebo-controlled trial	81	Lumbar fusion for degenerative disease with Modic change	Yes	Oral vitamin D	Alendronate; control	All 25(OH)D >50 nmol/L	VAS, ODI, Modic change	No significant between-group differences; all groups improved from baseline.	VAS MD 0.70 (-0.16 to 1.56).
Hu et al. 2022	Taiwan	Randomized double-blind active-control trial	34	Elective lumbar fusion	Yes	Vitamin D3 plus calcium	Calcium alone	Mixed sufficient, insufficient, and deficient	Fusion, time to fusion, VAS, ODI	One-year fusion did not differ; time to fusion and selected 6-month outcomes favored vitamin D.	VAS MD -1.70 (-2.39 to -1.01); ODI MD -6.10 (-8.33 to -3.87); fusion RR 1.13 (0.88 to 1.45).
Ko et al. 2020	South Korea	Retrospective comparative cohort	78	Lumbar spinal stenosis requiring surgery	Yes	Vitamin D supplementation	No supplementation	All deficient	ODI, RMDQ, SF-36	ODI and SF-36 favored supplementation at 12 and 24 months; RMDQ did not differ.	ODI MD -9.94 (-10.85 to -9.03).
Krasowska et al. 2019	Poland	Double-blind randomized controlled trial	39	Posterior lumbar interbody fusion	Yes	Preoperative vitamin D	Placebo	All insufficient	VAS, 25(OH)D, CRP, cytokines	25(OH)D increased; no clear pain benefit; selected inflammatory markers decreased.	VAS MD -1.34 (-2.42 to -0.26).
Nekhlopochyn et al. 2025	Ukraine	Retrospective single-center cohort	250	Elective stabilization surgery	Yes	Vitamin D3 plus K2 correction	No correction or normal status	Normal or deficient	25(OH)D, CT bone quality, implant complications	Correction was associated with improved bone measures and fewer implant-related complications.	Not included in the principal VAS, ODI, or fusion models.
Shafiee et al. 2021	Iran	Single-blind block-randomized clinical trial	75	Posterior lumbar fusion	Yes	Vitamin D	Alendronate; control	All 25(OH)D >10 ng/mL	Fusion, VAS	Fusion and between-group pain changes did not differ significantly.	VAS MD -0.92 (-1.51 to -0.33); fusion RR 1.05 (0.84 to 1.31).
Shi et al. 2024	China	Single-center retrospective cohort	165	Lumbar discectomy and fusion	Yes	Calcium plus vitamin D, with or without denosumab	Bone-status and treatment groups	Normal, osteopenic, or osteoporotic	Fusion, BMD, VAS, ODI, biomarkers	Bone status and denosumab co-treatment prevent isolation of vitamin D's independent effect.	Exploratory ODI MD -3.04 (-4.53 to -1.55); exploratory overall analyses also include VAS/fusion contrast.
Skrobot et al. 2019	Poland	Double-blind randomized controlled trial	33	Posterior lumbar interbody fusion	Yes	Vitamin D plus rehabilitation	Placebo plus rehabilitation	All sufficient	Balance, postural stability, fall risk	Selected balance and stability measures improved more with vitamin D.	Not included in the principal VAS, ODI, or fusion models.
Skrobot et al. 2020	Poland	Double-blind randomized controlled trial	30	Anterior cervical interbody fusion	Yes	Vitamin D plus rehabilitation	Placebo plus rehabilitation	All sufficient	Balance, pressure distribution, fall risk	Selected improvements were more pronounced in the vitamin D group.	Not included in the principal VAS, ODI, or fusion models.
Xu et al. 2014	China	Retrospective comparative cohort	44	Posterior transforaminal lumbar interbody fusion	Not reported	1,25-dihydroxyvitamin D3	Control	Not reported	Fusion, ODI	Fusion and ODI favored treatment at 6 months and final follow-up.	Fusion RR 1.46 (1.07 to 2.00).
Dzik et al. 2019	Poland	Prospective comparative mechanistic analysis of randomized groups	38	Chronic low-back-pain/perioperative rehabilitation cohort	Yes	Vitamin D supplementation/status groups	Sufficient and deficient placebo groups	Study-defined	Muscle IGF-1, atrogin-1, mitochondrial markers	Status and supplementation were associated with selected muscle metabolic markers.	Not included in the principal VAS, ODI, or fusion models.
Baumann et al. 2026	United States	Retrospective database cohort	13625	Lumbosacral fusion in adults with osteoporosis	Not reported	Vitamin D prescription	Other or no osteoporosis medication	Not reported	Postoperative sacral fracture	Prescription was associated with lower sacral-fracture risk; causal inference is limited.	Not included in the principal VAS, ODI, or fusion models.
Li et al. 2025	Germany	Retrospective case-control study	Not reported	Instrumented spine surgery with vertebral-fragility assessment	Yes	Vitamin D3 dose categories	0, <2,000, or ≥2,000 IU/day	Not reported	Vertebral fragility, screw loosening, Hounsfield units	Lower dose was associated with pathological fragility and lower Hounsfield units; allocation was not randomized.	Not included in the principal VAS, ODI, or fusion models.
